# Spatial transcriptomics maps distinct signatures of human intermuscular adipose expansion in mice

**DOI:** 10.64898/2026.04.16.26351017

**Authors:** Ekta Pathak, Robby Z. Tom, Myeongseop Kim, Stephan Sachs, Yao Zhang, Marc Walter, Paul T. Pfluger, Annette Feuchtinger, Ken A. Dyar, Bryan C. Bergman, Miguel A. Pleitez, Dominik Lutter, Susanna M. Hofmann

## Abstract

Intermuscular adipose tissue expansion is closely associated with cardiometabolic disease, yet its cellular organization and regulatory mechanisms remain poorly defined. Using bulk transcriptomics on human intermuscular adipose tissue, we identified a distinct gene signature and functional regulators including adipogenic transcription factor early B-cell factor 2 (EBF2). By mapping this human signature to the spatial transcriptome of intermuscular adipose tissue from mice with cardiometabolic disease, we unraveled discrete stromal niches surrounding muscle fibers, characterized by intermuscular adipose tissue expansion and the coordinated activation of adipogenic, extracellular matrix, inflammatory, and metabolic pathways. Spatial analyses showed that fibro-adipogenic progenitor abundance does not predict adipocyte formation, supporting a model of localized and context-dependent lineage transitions. Cross-species comparison revealed partial conservation of human intermuscular adipose tissue gene programs, validating the mouse model and highlighting species-specific features. Functional experiments in human primary myoblasts showed that EBF2 is sufficient to induce adipogenic reprogramming. Our findings establish intermuscular adipose tissue as an active, spatially organized remodeling niche and identify lineage plasticity as a central mechanism driving its expansion in metabolic disease.
