## supplemental table 1 for "Spatial transcriptomics maps distinct signatures of human intermuscular adipose expansion in mice"

### Sheet: Pathak_etal_SupplementalTable_1
Ingenuity Canonical Pathways	-log(p-value)	zScore	Ratio	Molecules
Myocardin Signaling Pathway	5.32	2.23607	0.0439	ACTA2,BMP8B,CNN1,MYH11,MYOCD
Dilated Cardiomyopathy Signaling Pathway	4.73		0.0331	ACTA2,ACTG2,CNN1,MYH11,RYR2
ABRA Signaling Pathway	4.42	0	0.046	ACTA2,ACTG2,MYH11,MYOCD
Calcium Signaling	3.99		0.0231	ACTA2,GRIA1,GRIN2C,MYH11,RYR2
Smooth Muscle Contraction	3.95		0.0698	ACTA2,ACTG2,MYH11
Synaptic adhesion-like molecules	3.02		0.0952	GRIA1,GRIN2C
Zn Homeostasis Signaling Pathway	2.8	1.88982	0.00874	ADGRD1,ADGRL3,BMP8B,GPR173,GRIA1,GRIN2C,RYR2
Extracellular matrix organization	2.79		0.028	ASPN,COMP,TNC
Formation of dystrophin-glycoprotein complex	2.56		0.0556	ACTA2,ACTG2
Cellular Effects of Sildenafil	2.51	0	0.00897	ACTA2,ACTG2,ADGRD1,ADGRL3,GPR173,MYH11
Mechanisms of Viral Exit from Host Cells	2.44		0.0488	ACTA2,ACTG2
Parkinson's Signaling Pathway	2.34	0	0.0129	ACTA2,ACTG2,GRIA1,GRIN2C
Synaptogenesis Signaling Pathway	2.31	2	0.0127	COMP,EPHA3,GRIA1,GRIN2C
Tight Junction Signaling	2.16		0.0168	ACTA2,ACTG2,MYH11
MSP-RON Signaling Pathway	2.09		0.0323	ACTA2,ACTG2
ILK Signaling	2.06		0.0154	ACTA2,ACTG2,MYH11
Glutamate Receptor Signaling	2.03		0.0299	GRIA1,GRIN2C
Agrin Interactions at Neuromuscular Junction	2.02		0.0294	ACTA2,ACTG2
CREB Signaling in Neurons	2.01	2.23607	0.00828	ADGRD1,ADGRL3,GPR173,GRIA1,GRIN2C
Remodeling of Epithelial Adherens Junctions	2		0.029	ACTA2,ACTG2
Integrin to Cytoskeleton Signaling Pathway	1.97		0.0142	ACTA2,ACTG2,TSPAN1
RHOGDI Signaling	1.92		0.0136	ACTA2,ACTG2,MYH11
Agranulocyte Adhesion and Diapedesis	1.92		0.0137	ACTA2,ACTG2,MYH11
Caveolar-mediated Endocytosis Signaling	1.91		0.026	ACTA2,ACTG2
Neurovascular Coupling Signaling Pathway	1.87		0.0131	GRIA1,GRIN2C,RYR2
Activation of NMDA receptors and postsynaptic events	1.83		0.0235	GRIA1,GRIN2C
Integrin cell surface interactions	1.83		0.0235	COMP,TNC
Actin Cytoskeleton Signaling	1.8		0.0123	ACTA2,ACTG2,MYH11
EIF2 Signaling	1.79		0.0122	ACTA2,ACTG2,RPS17
EPH-Ephrin signaling	1.77		0.0217	EPHA3,MYH11
FcŒ≥ Receptor-mediated Phagocytosis in Macrophages and Monocytes	1.76		0.0215	ACTA2,ACTG2
Crosstalk between Dendritic Cells and Natural Killer Cells	1.75		0.0213	ACTA2,ACTG2
Death Receptor Signaling	1.72		0.0206	ACTA2,ACTG2
VEGF Signaling	1.72		0.0206	ACTA2,ACTG2
Circadian Rhythm Signaling	1.71		0.0114	GRIA1,GRIN2C,RYR2
Neuropathic Pain Signaling in Dorsal Horn Neurons	1.7		0.02	GRIA1,GRIN2C
Prostanoid Biosynthesis	1.67		0.1	PTGIS
Paxillin Signaling	1.65		0.0189	ACTA2,ACTG2
Post-translational protein phosphorylation	1.64		0.0187	FAM20A,TNC
Regulation of Actin-based Motility by Rho	1.6		0.0177	ACTA2,ACTG2
Amyotrophic Lateral Sclerosis Signaling	1.58		0.0172	GRIA1,GRIN2C
ABC-family proteins mediated transport	1.56		0.0169	ABCA8,ABCA9
Virus Entry via Endocytic Pathways	1.56		0.0169	ACTA2,ACTG2
Synaptic Long Term Potentiation	1.54		0.0165	GRIA1,GRIN2C
Regulation of Insulin-like Growth Factor (IGF) transport and uptake by IGFBPs	1.53		0.0161	FAM20A,TNC
RHOA Signaling	1.52		0.016	ACTA2,ACTG2
Synthesis of Prostaglandins (PG) and Thromboxanes (TX)	1.49		0.0667	PTGIS
Gap Junction Signaling	1.47		0.00917	ACTA2,ACTG2,GRIA1
Reelin Signaling in Neurons	1.43		0.0144	ARHGEF25,GRIN2C
RHO GTPases Activate ROCKs	1.39		0.0526	MYH11
RHO GTPases activate CIT	1.39		0.0526	MYH11
Endocannabinoid Neuronal Synapse Pathway	1.38		0.0134	GRIA1,GRIN2C
Factors Promoting Cardiogenesis in Vertebrates	1.38		0.0134	BMP8B,MYOCD
RHO GTPases activate PAKs	1.35		0.0476	MYH11
Lysosome Positioning Signaling Pathway	1.34		0.0128	ACTA2,ACTG2
Chaperone Mediated Autophagy	1.33		0.0455	RNASE1
HEY1 Signaling Pathway	1.33		0.0127	BMP8B,MYH11
