## supplemental table 3 for "Spatial transcriptomics maps distinct signatures of human intermuscular adipose expansion in mice"

### Sheet: Sheet1
theme	ipa_pathway	cl4_pValue	cl4_zScore	cl6_pValue	cl6_zScore	cl7_pValue	cl7_zScore
Adipocyte Development & Signaling	Adipogenesis pathway			1.87	2
Adipocyte Development & Signaling	Apelin Adipocyte Signaling Pathway			1.64
Adipocyte Development & Signaling	Apelin Liver Signaling Pathway	3		2.15
Adipocyte Development & Signaling	Transcriptional regulation of white adipocyte differentiation	1.74		5.83	1.88982
Adipocyte Development & Signaling	White Adipose Tissue Browning Pathway			1.86	1
Adipocyte Metabolism & Bioenergetics	LXR/RXR Activation			6.74	2
Adipocyte Metabolism & Bioenergetics	Metabolism of polyamines	2.01
Adipocyte Metabolism & Bioenergetics	Oleate Biosynthesis II (Animals)			2.63
Adipocyte Metabolism & Bioenergetics	Plasma lipoprotein assembly, remodeling, and clearance			2.77	2
Adipocyte Metabolism & Bioenergetics	Polyamine Regulation in Colon Cancer	2.03
Adipocyte Metabolism & Bioenergetics	Putrescine Biosynthesis III	2.31
Adipocyte Metabolism & Bioenergetics	Spermine and Spermidine Degradation I	2.01
Adipocyte Metabolism & Bioenergetics	Translocation of SLC2A4 (GLUT4) to the plasma membrane			3.92	2.23607
Adipocyte Metabolism & Bioenergetics	Triglyceride metabolism	2.4		5.29	2.23607	1.77
Cell Cycle & Survival	Death Receptor Signaling	1.62				1.37
Cell Cycle & Survival	Gluconeogenesis I			3.17
Cell Cycle & Survival	Glycolysis I			3.22
Cell Cycle & Survival	Mitotic Prometaphase			1.31	2
Cell Cycle & Survival	NADH Repair	2.13		1.7
Cell Cycle & Survival	TYSND1 cleaves peroxisomal proteins			1.34
Cell Structure & Cytoskeleton	Actin Cytoskeleton Signaling					2.31
Cell Structure & Cytoskeleton	ILK Signaling					2.5
Cell Structure & Cytoskeleton	RHOA Signaling	3.59	-1			2.88
Cell Structure & Cytoskeleton	Regulation of Actin-based Motility by Rho			3.95	0.816497	2.96
Cell Structure & Cytoskeleton	Tight Junction Signaling	3				2.57
Disease & Pathophysiological States	Atherosclerosis Signaling	1.36		4.46	2.23607
Disease & Pathophysiological States	Coronavirus Replication Pathway			1.61	2
Disease & Pathophysiological States	Parkinson's Signaling Pathway	3	0
Disease & Pathophysiological States	Platelet Aggregation (Plug Formation)	3.34		2.48
Disease & Pathophysiological States	Tumor Microenvironment Pathway			2.16	1
Disease & Pathophysiological States	Virus Entry via Endocytic Pathways	1.46		2.93
Extracellular Matrix & Structural Integrity	Assembly of collagen fibrils and other multimeric structures			9.59	3
Extracellular Matrix & Structural Integrity	Collagen biosynthesis and modifying enzymes			6.5	2.64575
Extracellular Matrix & Structural Integrity	Collagen chain trimerization			6.34	2.44949
Extracellular Matrix & Structural Integrity	Collagen degradation			7.99	2.82843
Extracellular Matrix & Structural Integrity	Extracellular matrix organization	2.63
Extracellular Matrix & Structural Integrity	Formation of the dystrophin-glycoprotein complex (DGC)	2.45				1.8
Extracellular Matrix & Structural Integrity	Platelet Adhesion to exposed collagen	3.15
Extracellular Matrix & Structural Integrity	RHOA Signaling	3.59	-1			2.88
Extracellular Matrix & Structural Integrity	Remodeling of Epithelial Adherens Junctions			7.72
Extracellular Matrix & Structural Integrity	Tight Junction Signaling	3				2.57
Gene Expression & Protein Processing	B-WICH complex positively regulates rRNA expression	1.7
Gene Expression & Protein Processing	Carboxyterminal post-translational modifications of tubulin			2.47
Gene Expression & Protein Processing	EIF2 Signaling	1.64
Gene Expression & Protein Processing	Epigenetic regulation of gene expression by MLL3 and MLL4 complexes	3.5	0	10.1	3.4641
Gene Expression & Protein Processing	FOXO-mediated transcription of oxidative stress, metabolic and neuronal genes	2.6
Gene Expression & Protein Processing	Post-translational protein phosphorylation			4.08	2.44949
Gene Expression & Protein Processing	Protein folding			2.36	2
Gene Expression & Protein Processing	UFMylation Signaling Pathway	3.31
Gene Expression & Protein Processing	Z-decay: degradation of maternal mRNAs by zygotically expressed factors			2.55
Gene Expression & Regulation	Protein methylation					2.12
Immunology & Inflammation	Agranulocyte Adhesion and Diapedesis	3.69				2.4
Immunology & Inflammation	Antigen Presentation Pathway			6.6	2
Immunology & Inflammation	Binding and Uptake of Ligands by Scavenger Receptors	3.71	2	5.95	2.82843
Immunology & Inflammation	Crosstalk between Dendritic Cells and Natural Killer Cells					1.39
Immunology & Inflammation	Fc_Receptor-mediated Phagocytosis					1.39
Immunology & Inflammation	IL-12 Signaling and Production in Macrophages	2.62	1
Immunology & Inflammation	IL-13 Signaling Pathway					1.32
Immunology & Inflammation	MHC class II antigen presentation			5.63	2.82843
Immunology & Inflammation	Mechanisms of Viral Exit from Host Cells	2.34				1.74
Immunology & Inflammation	Neutrophil Extracellular Trap Signaling Pathway	2.57	-1.34164
Immunology & Inflammation	Neutrophil degranulation			11.1	4.14614
Immunology & Inflammation	Pathogen Induced Cytokine Storm Signaling Pathway			5.2	3
Inositol & Phosphoinositide Metabolism	3-phosphoinositide Biosynthesis					2.43
Inositol & Phosphoinositide Metabolism	3-phosphoinositide Degradation					2.48
Inositol & Phosphoinositide Metabolism	D-myo-inositol (1,4,5,6)-Tetrakisphosphate Biosynthesis					2.53
Inositol & Phosphoinositide Metabolism	D-myo-inositol (3,4,5,6)-tetrakisphosphate Biosynthesis					2.53
Inositol & Phosphoinositide Metabolism	D-myo-inositol-5-phosphate Metabolism					2.46
Intracellular Signal Transduction	ABRA Signaling Pathway	4.2	0			3.19
Intracellular Signal Transduction	Activin Inhibin Signaling Pathway	3.82	-0.447214
Intracellular Signal Transduction	Atherosclerosis Signaling	1.36		4.46	2.23607
Intracellular Signal Transduction	Calcium Signaling	2.7				2.41
Intracellular Signal Transduction	GP1b-IX-V activation signalling	3.41
Intracellular Signal Transduction	Glucocorticoid Receptor Signaling	2.62
Intracellular Signal Transduction	Hematoma Resolution Signaling Pathway			5.07	1.13389
Intracellular Signal Transduction	Protein Kinase A Signaling					1.91
Intracellular Signal Transduction	RAF-independent MAPK1/3 activation					1.99
Intracellular Signal Transduction	RHO GTPases activate IQGAPs			4.23	2
Intracellular Signal Transduction	RHOGDI Signaling					2.39
Intracellular Signal Transduction	Regulation of Actin-based Motility by Rho			3.95	0.816497	2.96
Intracellular Signal Transduction	Response to elevated platelet cytosolic Ca2+			5.53	2.12132
Intracellular Trafficking	Caveolar-mediated Endocytosis Signaling	1.81		4.9		1.47
Intracellular Transport & Membrane Trafficking	Caveolar-mediated Endocytosis Signaling	1.81		4.9		1.47
Intracellular Transport & Membrane Trafficking	Clathrin-mediated Endocytosis Signaling			4.97
Intracellular Transport & Membrane Trafficking	Gap Junction Signaling	1.33
Intracellular Transport & Membrane Trafficking	Gap junction trafficking and regulation			3.46	2
Intracellular Transport & Membrane Trafficking	Phagosome Maturation			5.75
Intracellular Transport & Membrane Trafficking	Syndecan interactions	2.69		4.53	2
Metabolism & Mitochondrial Function	Mitochondrial protein degradation					1.37
Metabolism & Mitochondrial Function	Peroxisomal protein import					1.56
Metabolism & Mitochondrial Function	Respiratory electron transport					1.41
Metabolism & Mitochondrial Function	Reversible hydration of carbon dioxide					2.27
Muscle & Cardiac Physiology	Agrin Interactions at Neuromuscular Junction	1.91				1.52
Muscle & Cardiac Physiology	Apelin Cardiomyocyte Signaling Pathway					1.36
Muscle & Cardiac Physiology	Dilated Cardiomyopathy Signaling Pathway	3.28				2.72
Muscle & Cardiac Physiology	Formation of the dystrophin-glycoprotein complex (DGC)	2.45				1.8
Muscle & Cardiac Physiology	Myocardin Signaling Pathway	2.55
Muscle & Cardiac Physiology	Striated Muscle Contraction	7.57	-1.34164			3.96
Neurobiology & Synaptic Function	Activation of NMDA receptors and postsynaptic events			2.6	2
Neurobiology & Synaptic Function	Agrin Interactions at Neuromuscular Junction	1.91				1.52
Neurobiology & Synaptic Function	Assembly and cell surface presentation of NMDA receptors			2.5
Neurobiology & Synaptic Function	Dopamine Degradation			1.74
Neurobiology & Synaptic Function	L-DOPA Degradation			1.88
Neurobiology & Synaptic Function	Melatonin Degradation II	1.91
Neurobiology & Synaptic Function	Noradrenaline and Adrenaline Degradation			2.72
